# Genetic influences on the intrinsic and extrinsic functional organizations of the cerebral cortex

**DOI:** 10.1101/2021.07.27.21261187

**Authors:** Bingxin Zhao, Tengfei Li, Stephen M. Smith, Zirui Fan, Xiaochen Yang, Yilin Yang, Juan Shu, Di Xiong, Xifeng Wang, Yue Yang, Tianyou Luo, Ziliang Zhu, Yue Shan, Yujue Li, Zhenyi Wu, Heping Zhang, Yun Li, Jason L. Stein, Hongtu Zhu

## Abstract

The human cerebral cortex is a vital component of brain function, but the genetic influences on cortical functional organization remain poorly understood. In this study, we used a parcellation-based approach to process resting-state and task-evoked functional magnetic resonance imaging (fMRI) from over 48,000 individuals in UK Biobank and ABCD studies. We identified 47 loci associated with functional areas and networks at rest, 15 of which also affected functional connectivity during task performance. We observed patterns of heritability and locus-specific genetic effects across different brain functional areas and networks. Our findings suggest that specific functional areas and networks share genetic influences with cognition, mental health, and major brain disorders such as Alzheimer’s disease and schizophrenia. For example, the *APOE* ε4 locus strongly associated with Alzheimer’s disease was particularly associated with the visual cortex in the secondary visual and default mode networks in both resting and task fMRI. This study contributes to our understanding of the genetic determinants of cerebral cortex function by analyzing biobank-scale fMRI data in high-resolution brain parcellation. Additionally, it prioritizes genetically associated fMRI traits for specific brain disorders.
