## Supplementary material for "Genetic influences on the intrinsic and extrinsic functional organizations of the cerebral cortex": supp_tables: TableS7_DTI.xlsx

### Sheet: Loci
Table S7: Summary of loci identified by difussion MRI traits and fMRI traits.
CHR	POS	Trait	Region	Type
10	96009182	Auditory	10q23.33	fMRI identified loci
10	134285515	Auditory	10q26.3	fMRI identified loci
11	10739243	Auditory	11p15.3	fMRI identified loci
11	69998470	Auditory	11q13.3	fMRI identified loci
11	101688535	Auditory	11q22.1	fMRI identified loci
2	114106139	Auditory	2q13	fMRI identified loci
10	96023077	Cingulo-Opercular	10q23.33	fMRI identified loci
10	126427037	Cingulo-Opercular	10q26.13	fMRI identified loci
10	134297801	Cingulo-Opercular	10q26.3	fMRI identified loci
11	10737001	Cingulo-Opercular	11p15.3	fMRI identified loci
11	70007484	Cingulo-Opercular	11q13.3	fMRI identified loci
11	101688535	Cingulo-Opercular	11q22.1	fMRI identified loci
15	39640378	Cingulo-Opercular	15q14	fMRI identified loci
16	87228222	Cingulo-Opercular	16q24.2	fMRI identified loci
17	19253613	Cingulo-Opercular	17p11.2	fMRI identified loci
1	22249589	Cingulo-Opercular	1p36.12	fMRI identified loci
2	114081827	Cingulo-Opercular	2q13	fMRI identified loci
3	89493167	Cingulo-Opercular	3p11.1	fMRI identified loci
3	147191972	Cingulo-Opercular	3q24	fMRI identified loci
4	105407875	Cingulo-Opercular	4q24	fMRI identified loci
5	164107419	Cingulo-Opercular	5q34	fMRI identified loci
6	1365073	Cingulo-Opercular	6p25.3	fMRI identified loci
6	97062117	Cingulo-Opercular	6q16.1	fMRI identified loci
7	14741152	Cingulo-Opercular	7p21.2	fMRI identified loci
9	71432174	Cingulo-Opercular	9q21.11	fMRI identified loci
10	96038686	Default	10q23.33	fMRI identified loci
10	126440395	Default	10q26.13	fMRI identified loci
10	134280157	Default	10q26.3	fMRI identified loci
11	26232325	Default	11p14.2	fMRI identified loci
11	10737001	Default	11p15.3	fMRI identified loci
11	69824156	Default	11q13.3	fMRI identified loci
11	101688535	Default	11q22.1	fMRI identified loci
12	5435025	Default	12p13.31	fMRI identified loci
17	19253613	Default	17p11.2	fMRI identified loci
17	28067466	Default	17q11.2	fMRI identified loci
19	45411941	Default	19q13.32	fMRI identified loci
1	22249589	Default	1p36.12	fMRI identified loci
2	58169418	Default	2p16.1	fMRI identified loci
3	89521693	Default	3p11.1	fMRI identified loci
3	85451194	Default	3p12.1	fMRI identified loci
3	93537923	Default	3q11.1	fMRI identified loci
3	147106319	Default	3q24	fMRI identified loci
4	28820854	Default	4p15.1	fMRI identified loci
4	105389091	Default	4q24	fMRI identified loci
5	92377803	Default	5q15	fMRI identified loci
6	1366718	Default	6p25.3	fMRI identified loci
6	96894303	Default	6q16.1	fMRI identified loci
7	38114774	Default	7p14.1	fMRI identified loci
7	14635233	Default	7p21.2	fMRI identified loci
9	71426328	Default	9q21.11	fMRI identified loci
10	96038686	Dorsal-Attention	10q23.33	fMRI identified loci
10	134297562	Dorsal-Attention	10q26.3	fMRI identified loci
11	26245170	Dorsal-Attention	11p14.2	fMRI identified loci
11	10741438	Dorsal-Attention	11p15.3	fMRI identified loci
11	69825648	Dorsal-Attention	11q13.3	fMRI identified loci
15	39632269	Dorsal-Attention	15q14	fMRI identified loci
17	19253613	Dorsal-Attention	17p11.2	fMRI identified loci
19	45411941	Dorsal-Attention	19q13.32	fMRI identified loci
3	89489529	Dorsal-Attention	3p11.1	fMRI identified loci
6	96893385	Dorsal-Attention	6q16.1	fMRI identified loci
7	14741152	Dorsal-Attention	7p21.2	fMRI identified loci
7	120863109	Dorsal-Attention	7q31.31	fMRI identified loci
10	96023077	Frontoparietal	10q23.33	fMRI identified loci
10	126424823	Frontoparietal	10q26.13	fMRI identified loci
10	134275165	Frontoparietal	10q26.3	fMRI identified loci
11	26232325	Frontoparietal	11p14.2	fMRI identified loci
11	10739243	Frontoparietal	11p15.3	fMRI identified loci
11	320394	Frontoparietal	11p15.5	fMRI identified loci
11	69824156	Frontoparietal	11q13.3	fMRI identified loci
11	101646567	Frontoparietal	11q22.1	fMRI identified loci
12	28292313	Frontoparietal	12p11.22	fMRI identified loci
12	19984779	Frontoparietal	12p12.3	fMRI identified loci
12	5435025	Frontoparietal	12p13.31	fMRI identified loci
14	59660769	Frontoparietal	14q23.1	fMRI identified loci
15	39633074	Frontoparietal	15q14	fMRI identified loci
16	87227046	Frontoparietal	16q24.2	fMRI identified loci
17	19253613	Frontoparietal	17p11.2	fMRI identified loci
17	44091988	Frontoparietal	17q21.31	fMRI identified loci
18	73114340	Frontoparietal	18q23	fMRI identified loci
19	45411941	Frontoparietal	19q13.32	fMRI identified loci
1	22249589	Frontoparietal	1p36.12	fMRI identified loci
2	42281656	Frontoparietal	2p21	fMRI identified loci
2	114085785	Frontoparietal	2q13	fMRI identified loci
3	89612941	Frontoparietal	3p11.1	fMRI identified loci
3	57186580	Frontoparietal	3p14.3	fMRI identified loci
3	147106319	Frontoparietal	3q24	fMRI identified loci
5	92312058	Frontoparietal	5q15	fMRI identified loci
6	1365883	Frontoparietal	6p25.3	fMRI identified loci
6	96893385	Frontoparietal	6q16.1	fMRI identified loci
7	38051822	Frontoparietal	7p14.1	fMRI identified loci
7	14622269	Frontoparietal	7p21.2	fMRI identified loci
8	99371761	Frontoparietal	8q22.2	fMRI identified loci
8	114375165	Frontoparietal	8q23.3	fMRI identified loci
9	71426328	Frontoparietal	9q21.11	fMRI identified loci
10	96038686	Language	10q23.33	fMRI identified loci
10	134275165	Language	10q26.3	fMRI identified loci
11	10737001	Language	11p15.3	fMRI identified loci
11	69964074	Language	11q13.3	fMRI identified loci
11	101646567	Language	11q22.1	fMRI identified loci
15	39633904	Language	15q14	fMRI identified loci
16	87225139	Language	16q24.2	fMRI identified loci
17	19253613	Language	17p11.2	fMRI identified loci
1	22249589	Language	1p36.12	fMRI identified loci
3	89467357	Language	3p11.1	fMRI identified loci
6	97062117	Language	6q16.1	fMRI identified loci
7	14741152	Language	7p21.2	fMRI identified loci
7	2857876	Language	7p22.2	fMRI identified loci
9	71426328	Language	9q21.11	fMRI identified loci
10	96038686	Orbito-Affective	10q23.33	fMRI identified loci
10	134301505	Orbito-Affective	10q26.3	fMRI identified loci
11	69989135	Orbito-Affective	11q13.3	fMRI identified loci
11	101646567	Orbito-Affective	11q22.1	fMRI identified loci
6	97062117	Orbito-Affective	6q16.1	fMRI identified loci
7	14741152	Orbito-Affective	7p21.2	fMRI identified loci
7	120813920	Orbito-Affective	7q31.31	fMRI identified loci
10	96014622	Posterior-Multimodal	10q23.33	fMRI identified loci
10	134301541	Posterior-Multimodal	10q26.3	fMRI identified loci
11	70017491	Posterior-Multimodal	11q13.3	fMRI identified loci
17	19253613	Posterior-Multimodal	17p11.2	fMRI identified loci
3	89467357	Posterior-Multimodal	3p11.1	fMRI identified loci
6	97062117	Posterior-Multimodal	6q16.1	fMRI identified loci
7	14741152	Posterior-Multimodal	7p21.2	fMRI identified loci
10	96009182	Somatomotor	10q23.33	fMRI identified loci
10	134322499	Somatomotor	10q26.3	fMRI identified loci
11	70006331	Somatomotor	11q13.3	fMRI identified loci
15	39632734	Somatomotor	15q14	fMRI identified loci
17	19253613	Somatomotor	17p11.2	fMRI identified loci
2	114089551	Somatomotor	2q13	fMRI identified loci
6	97062117	Somatomotor	6q16.1	fMRI identified loci
10	96038686	Ventral-Multimodal	10q23.33	fMRI identified loci
10	134301505	Ventral-Multimodal	10q26.3	fMRI identified loci
6	97062117	Ventral-Multimodal	6q16.1	fMRI identified loci
7	14741152	Ventral-Multimodal	7p21.2	fMRI identified loci
10	96038686	Visual1	10q23.33	fMRI identified loci
10	134298687	Visual1	10q26.3	fMRI identified loci
11	69964074	Visual1	11q13.3	fMRI identified loci
10	96039597	Visual2	10q23.33	fMRI identified loci
10	134298687	Visual2	10q26.3	fMRI identified loci
14	59627434	Visual2	14q23.1	fMRI identified loci
19	45411941	Visual2	19q13.32	fMRI identified loci
2	114082628	Visual2	2q13	fMRI identified loci
6	97062117	Visual2	6q16.1	fMRI identified loci
7	14741152	Visual2	7p21.2	fMRI identified loci
10	96012950	Between networks	10q23.33	fMRI identified loci
10	126473499	Between networks	10q26.13	fMRI identified loci
10	134297909	Between networks	10q26.3	fMRI identified loci
11	101688535	Between networks	11q22.1	fMRI identified loci
12	28292313	Between networks	12p11.22	fMRI identified loci
12	19988377	Between networks	12p12.3	fMRI identified loci
12	80024095	Between networks	12q21.2	fMRI identified loci
12	106510413	Between networks	12q23.3	fMRI identified loci
14	59619710	Between networks	14q23.1	fMRI identified loci
15	39633074	Between networks	15q14	fMRI identified loci
16	87225139	Between networks	16q24.2	fMRI identified loci
1	61839973	Between networks	1p31.3	fMRI identified loci
22	47191699	Between networks	22q13.31	fMRI identified loci
2	58172107	Between networks	2p16.1	fMRI identified loci
2	42281656	Between networks	2p21	fMRI identified loci
2	114081827	Between networks	2q13	fMRI identified loci
3	89525505	Between networks	3p11.1	fMRI identified loci
3	85647614	Between networks	3p12.1	fMRI identified loci
3	17528764	Between networks	3p24.3	fMRI identified loci
3	147106319	Between networks	3q24	fMRI identified loci
5	92303791	Between networks	5q15	fMRI identified loci
7	38132913	Between networks	7p14.1	fMRI identified loci
7	14736036	Between networks	7p21.2	fMRI identified loci
7	2883006	Between networks	7p22.2	fMRI identified loci
7	120863109	Between networks	7q31.31	fMRI identified loci
8	99371761	Between networks	8q22.2	fMRI identified loci
8	119977792	Between networks	8q24.12	fMRI identified loci
10	21820651	PLIC	10p12.31	dMRI identified loci
11	10478228	PLIC	11p15.4	dMRI identified loci
14	75251331	PLIC	14q24.3	dMRI identified loci
16	87231499	PLIC	16q24.2	dMRI identified loci
19	36231646	PLIC	19q13.12	dMRI identified loci
2	204408461	PTR	2q33.2	dMRI identified loci
5	82789647	PTR	5q14.2	dMRI identified loci
5	82811833	PTR	5q14.3	dMRI identified loci
7	150819169	PTR	7q36.1	dMRI identified loci
8	120596023	PTR	8q24.12	dMRI identified loci
8	130645692	PTR	8q24.21	dMRI identified loci
11	10489826	PTR	11p15.4	dMRI identified loci
17	42993372	PTR	17q21.31	dMRI identified loci
3	39526874	RLIC	3p22.1	dMRI identified loci
5	82858828	RLIC	5q14.3	dMRI identified loci
8	75088047	RLIC	8q21.11	dMRI identified loci
11	10478228	RLIC	11p15.4	dMRI identified loci
1	197318309	CGC	1q31.3	dMRI identified loci
3	39479611	CGC	3p22.1	dMRI identified loci
3	49541700	CGC	3p21.31	dMRI identified loci
5	66085339	CGC	5q12.3	dMRI identified loci
5	82778212	CGC	5q14.2	dMRI identified loci
5	82859065	CGC	5q14.3	dMRI identified loci
17	8948541	CGC	17p13.1	dMRI identified loci
17	12005251	CGC	17p12	dMRI identified loci
1	179331494	SCC	1q25.2	dMRI identified loci
5	15745336	SCC	5p15.1	dMRI identified loci
5	82856519	SCC	5q14.3	dMRI identified loci
11	10478228	SCC	11p15.4	dMRI identified loci
13	99100157	SCC	13q32.2	dMRI identified loci
2	19180552	SCR	2p24.2	dMRI identified loci
5	82891305	SCR	5q14.3	dMRI identified loci
7	2893440	SCR	7p22.2	dMRI identified loci
10	21821918	SCR	10p12.31	dMRI identified loci
12	106476805	SCR	12q23.3	dMRI identified loci
16	87224857	SCR	16q24.2	dMRI identified loci
5	116634021	SFO	5q23.1	dMRI identified loci
10	105656874	SFO	10q24.33	dMRI identified loci
11	10478228	SFO	11p15.4	dMRI identified loci
14	31361742	SFO	14q12	dMRI identified loci
17	44269676	SFO	17q21.31	dMRI identified loci
2	204390214	SLF	2q33.2	dMRI identified loci
3	183403207	SLF	3q27.1	dMRI identified loci
5	82789647	SLF	5q14.2	dMRI identified loci
5	82861251	SLF	5q14.3	dMRI identified loci
6	28866209	SLF	6p22.1	dMRI identified loci
7	518187	SLF	7p22.3	dMRI identified loci
7	54941328	SLF	7p11.2	dMRI identified loci
11	10481613	SLF	11p15.4	dMRI identified loci
11	19903757	SLF	11p15.1	dMRI identified loci
17	42990340	SLF	17q21.31	dMRI identified loci
19	3297571	SLF	19p13.3	dMRI identified loci
5	82770923	SS	5q14.2	dMRI identified loci
5	82844728	SS	5q14.3	dMRI identified loci
6	26189615	SS	6p22.2	dMRI identified loci
8	75078545	SS	8q21.11	dMRI identified loci
11	10478228	SS	11p15.4	dMRI identified loci
17	43155914	SS	17q21.31	dMRI identified loci
22	30953295	SS	22q12.2	dMRI identified loci
2	56116193	UNC	2p16.1	dMRI identified loci
5	82857870	UNC	5q14.3	dMRI identified loci
6	151016058	UNC	6q25.1	dMRI identified loci
17	73849307	UNC	17q25.1	dMRI identified loci
1	155033308	CGH	1q22	dMRI identified loci
5	81882387	CGH	5q14.2	dMRI identified loci
5	82859065	CGH	5q14.3	dMRI identified loci
7	2871038	CGH	7p22.2	dMRI identified loci
14	29235537	CGH	14q12	dMRI identified loci
2	203664929	ACR	2q33.2	dMRI identified loci
2	217330901	ACR	2q35	dMRI identified loci
4	54196106	ACR	4q12	dMRI identified loci
5	82789647	ACR	5q14.2	dMRI identified loci
5	82822037	ACR	5q14.3	dMRI identified loci
6	27390115	ACR	6p22.1	dMRI identified loci
8	130645692	ACR	8q24.21	dMRI identified loci
10	118668311	ACR	10q25.3	dMRI identified loci
17	65994400	ACR	17q24.2	dMRI identified loci
19	18540988	ACR	19p13.11	dMRI identified loci
22	38448295	ACR	22q13.1	dMRI identified loci
1	197321451	EC	1q31.3	dMRI identified loci
3	48816725	EC	3p21.31	dMRI identified loci
4	97943058	EC	4q22.3	dMRI identified loci
5	82822037	EC	5q14.3	dMRI identified loci
8	131431396	EC	8q24.21	dMRI identified loci
12	106476805	EC	12q23.3	dMRI identified loci
3	13836296	ACR	3p25.1	dMRI identified loci
3	183354008	ACR	3q27.1	dMRI identified loci
7	540741	ACR	7p22.3	dMRI identified loci
8	145000221	ACR	8q24.3	dMRI identified loci
10	105623955	ACR	10q24.33	dMRI identified loci
11	44636833	ACR	11p11.2	dMRI identified loci
11	95521044	ACR	11q21	dMRI identified loci
17	42901884	ACR	17q21.31	dMRI identified loci
2	203728984	ALIC	2q33.2	dMRI identified loci
5	82887421	ALIC	5q14.3	dMRI identified loci
10	18653861	ALIC	10p12.32	dMRI identified loci
10	105454037	ALIC	10q24.33	dMRI identified loci
11	44636833	ALIC	11p11.2	dMRI identified loci
12	20755963	ALIC	12p12.2	dMRI identified loci
13	111040681	ALIC	13q34	dMRI identified loci
17	43681149	ALIC	17q21.31	dMRI identified loci
3	13764246	Average	3p25.1	dMRI identified loci
4	54102043	Average	4q12	dMRI identified loci
4	185124305	Average	4q35.1	dMRI identified loci
5	82717885	Average	5q14.2	dMRI identified loci
5	82811833	Average	5q14.3	dMRI identified loci
5	139719991	Average	5q31.3	dMRI identified loci
6	28866209	Average	6p22.1	dMRI identified loci
7	548066	Average	7p22.3	dMRI identified loci
7	54966738	Average	7p11.2	dMRI identified loci
8	130645692	Average	8q24.21	dMRI identified loci
10	105679341	Average	10q24.33	dMRI identified loci
11	44636547	Average	11p11.2	dMRI identified loci
16	51442679	Average	16q12.1	dMRI identified loci
17	43022994	Average	17q21.31	dMRI identified loci
17	65994400	Average	17q24.2	dMRI identified loci
2	19187219	FX	2p24.2	dMRI identified loci
3	190640155	FX	3q28	dMRI identified loci
7	2783338	FX	7p22.3	dMRI identified loci
9	113671403	FX	9q31.3	dMRI identified loci
10	21820652	FX	10p12.31	dMRI identified loci
12	106476805	FX	12q23.3	dMRI identified loci
14	91894819	FX	14q32.11	dMRI identified loci
16	87231160	FX	16q24.2	dMRI identified loci
5	82789647	BCC	5q14.2	dMRI identified loci
5	82862328	BCC	5q14.3	dMRI identified loci
8	145027162	BCC	8q24.3	dMRI identified loci
17	43798360	BCC	17q21.31	dMRI identified loci
3	13833084	CGC	3p25.1	dMRI identified loci
7	518187	CGC	7p22.3	dMRI identified loci
7	54966738	CGC	7p11.2	dMRI identified loci
8	130645692	CGC	8q24.21	dMRI identified loci
11	44636833	CGC	11p11.2	dMRI identified loci
17	43798360	CGC	17q21.31	dMRI identified loci
22	38474852	CGC	22q13.1	dMRI identified loci
2	232052494	CGH	2q37.1	dMRI identified loci
4	54102043	CGH	4q12	dMRI identified loci
6	26187783	CGH	6p22.2	dMRI identified loci
7	55108994	CGH	7p11.2	dMRI identified loci
11	44635558	CGH	11p11.2	dMRI identified loci
11	114030799	CGH	11q23.2	dMRI identified loci
22	30950360	CGH	22q12.2	dMRI identified loci
6	39537880	CST	6p21.2	dMRI identified loci
6	44792718	CST	6p21.1	dMRI identified loci
8	119917117	CST	8q24.12	dMRI identified loci
15	58213368	CST	15q21.3	dMRI identified loci
2	203664929	EC	2q33.2	dMRI identified loci
3	13835087	EC	3p25.1	dMRI identified loci
5	82789647	EC	5q14.2	dMRI identified loci
10	105454037	EC	10q24.33	dMRI identified loci
11	44636547	EC	11p11.2	dMRI identified loci
17	43654468	EC	17q21.31	dMRI identified loci
17	62972381	FX	17q24.1	dMRI identified loci
19	55886019	FX	19q13.42	dMRI identified loci
20	10649761	FX	20p12.2	dMRI identified loci
5	82782530	FXST	5q14.2	dMRI identified loci
5	82822037	FXST	5q14.3	dMRI identified loci
6	26187783	FXST	6p22.2	dMRI identified loci
3	13806711	GCC	3p25.1	dMRI identified loci
4	38638959	GCC	4p14	dMRI identified loci
4	54210482	GCC	4q12	dMRI identified loci
5	82266050	GCC	5q14.2	dMRI identified loci
5	82811833	GCC	5q14.3	dMRI identified loci
5	139719991	GCC	5q31.3	dMRI identified loci
6	26187783	GCC	6p22.2	dMRI identified loci
7	117600424	GCC	7q31.31	dMRI identified loci
8	130645692	GCC	8q24.21	dMRI identified loci
8	144993324	GCC	8q24.3	dMRI identified loci
9	22056499	GCC	9p21.3	dMRI identified loci
11	44636833	GCC	11p11.2	dMRI identified loci
12	121868940	GCC	12q24.31	dMRI identified loci
17	43798360	GCC	17q21.31	dMRI identified loci
1	65307994	IFO	1p31.3	dMRI identified loci
3	13835087	IFO	3p25.1	dMRI identified loci
5	82731442	IFO	5q14.2	dMRI identified loci
5	82826556	IFO	5q14.3	dMRI identified loci
6	26285683	IFO	6p22.2	dMRI identified loci
11	44636547	IFO	11p11.2	dMRI identified loci
2	56128091	PCR	2p16.1	dMRI identified loci
4	54243141	PCR	4q12	dMRI identified loci
5	82717885	PCR	5q14.2	dMRI identified loci
5	82811833	PCR	5q14.3	dMRI identified loci
6	27676434	PCR	6p22.1	dMRI identified loci
10	105623955	PCR	10q24.33	dMRI identified loci
17	42947314	PCR	17q21.31	dMRI identified loci
17	66016006	PCR	17q24.2	dMRI identified loci
22	30764664	PCR	22q12.2	dMRI identified loci
1	243663604	FXST	1q43	dMRI identified loci
3	48832146	FXST	3p21.31	dMRI identified loci
3	88888613	FXST	3p11.1	dMRI identified loci
7	29156459	FXST	7p14.3	dMRI identified loci
17	43798360	FXST	17q21.31	dMRI identified loci
18	35028901	FXST	18q12.2	dMRI identified loci
1	65318351	PLIC	1p31.3	dMRI identified loci
5	82789647	PLIC	5q14.2	dMRI identified loci
5	82861400	PLIC	5q14.3	dMRI identified loci
8	75068112	PLIC	8q21.11	dMRI identified loci
11	44626461	PLIC	11p11.2	dMRI identified loci
17	42896370	PLIC	17q21.31	dMRI identified loci
5	139719991	PTR	5q31.3	dMRI identified loci
6	26587373	PTR	6p22.2	dMRI identified loci
6	27759115	PTR	6p22.1	dMRI identified loci
22	30667277	PTR	22q12.2	dMRI identified loci
5	82717885	RLIC	5q14.2	dMRI identified loci
6	26189615	RLIC	6p22.2	dMRI identified loci
6	28866209	RLIC	6p22.1	dMRI identified loci
7	548066	RLIC	7p22.3	dMRI identified loci
8	130645692	RLIC	8q24.21	dMRI identified loci
10	105660445	RLIC	10q24.33	dMRI identified loci
11	44636547	RLIC	11p11.2	dMRI identified loci
17	42901884	RLIC	17q21.31	dMRI identified loci
22	30669883	RLIC	22q12.2	dMRI identified loci
6	27425349	GCC	6p22.1	dMRI identified loci
22	38448295	GCC	22q13.1	dMRI identified loci
4	15561714	SCC	4p15.32	dMRI identified loci
5	82717885	SCC	5q14.2	dMRI identified loci
5	139719991	SCC	5q31.3	dMRI identified loci
7	54966738	SCC	7p11.2	dMRI identified loci
9	22056499	SCC	9p21.3	dMRI identified loci
22	30953295	SCC	22q12.2	dMRI identified loci
4	54212467	SCR	4q12	dMRI identified loci
5	82717885	SCR	5q14.2	dMRI identified loci
6	26569135	SCR	6p22.2	dMRI identified loci
6	27759115	SCR	6p22.1	dMRI identified loci
10	49844458	SCR	10q11.22	dMRI identified loci
10	105454037	SCR	10q24.33	dMRI identified loci
11	10481956	SCR	11p15.4	dMRI identified loci
13	111040681	SCR	13q34	dMRI identified loci
17	42901884	SCR	17q21.31	dMRI identified loci
22	30764664	SCR	22q12.2	dMRI identified loci
2	203664929	SFO	2q33.2	dMRI identified loci
5	82778212	SFO	5q14.2	dMRI identified loci
5	82862328	SFO	5q14.3	dMRI identified loci
11	44636547	SFO	11p11.2	dMRI identified loci
13	111040681	SFO	13q34	dMRI identified loci
1	65329100	SLF	1p31.3	dMRI identified loci
3	13764246	SLF	3p25.1	dMRI identified loci
4	54109623	SLF	4q12	dMRI identified loci
5	139719991	SLF	5q31.3	dMRI identified loci
8	130645692	SLF	8q24.21	dMRI identified loci
9	111775756	SLF	9q31.3	dMRI identified loci
10	104318966	SLF	10q24.32	dMRI identified loci
10	105454037	SLF	10q24.33	dMRI identified loci
17	65994400	SLF	17q24.2	dMRI identified loci
22	30953295	SLF	22q12.2	dMRI identified loci
22	38474852	SLF	22q13.1	dMRI identified loci
3	13833084	SS	3p25.1	dMRI identified loci
4	54095119	SS	4q12	dMRI identified loci
6	28866209	SS	6p22.1	dMRI identified loci
7	548066	SS	7p22.3	dMRI identified loci
8	130645692	SS	8q24.21	dMRI identified loci
10	105639421	SS	10q24.33	dMRI identified loci
11	257308	SS	11p15.5	dMRI identified loci
22	38452254	SS	22q13.1	dMRI identified loci
5	82786549	UNC	5q14.2	dMRI identified loci
7	81418596	UNC	7q21.11	dMRI identified loci
1	43843000	ALIC	1p34.2	dMRI identified loci
2	33763497	ALIC	2p22.3	dMRI identified loci
3	190678743	ALIC	3q28	dMRI identified loci
11	10466453	ALIC	11p15.4	dMRI identified loci
12	106476805	ALIC	12q23.3	dMRI identified loci
14	91884655	ALIC	14q32.11	dMRI identified loci
15	89945961	ALIC	15q26.1	dMRI identified loci
2	203651201	Average	2q33.2	dMRI identified loci
10	118668311	Average	10q25.3	dMRI identified loci
14	105629947	Average	14q32.33	dMRI identified loci
7	2777825	BCC	7p22.3	dMRI identified loci
9	113671403	BCC	9q31.3	dMRI identified loci
12	106369021	BCC	12q23.3	dMRI identified loci
16	87233516	BCC	16q24.2	dMRI identified loci
11	1483543	CGC	11p15.5	dMRI identified loci
20	10650510	CGC	20p12.2	dMRI identified loci
2	60461578	CGH	2p16.1	dMRI identified loci
3	77273021	CST	3p12.3	dMRI identified loci
4	121057987	CST	4q27	dMRI identified loci
5	178997692	EC	5q35.3	dMRI identified loci
6	126100198	EC	6q22.32	dMRI identified loci
16	87233185	EC	16q24.2	dMRI identified loci
17	65990500	EC	17q24.2	dMRI identified loci
19	18449238	EC	19p13.11	dMRI identified loci
2	227177546	IFO	2q36.3	dMRI identified loci
4	96796951	IFO	4q22.3	dMRI identified loci
7	83660738	IFO	7q21.11	dMRI identified loci
8	10226355	IFO	8p23.1	dMRI identified loci
15	43597297	IFO	15q15.2	dMRI identified loci
3	115371483	GCC	3q13.31	dMRI identified loci
1	156474929	IFO	1q22	dMRI identified loci
16	87236383	IFO	16q24.2	dMRI identified loci
17	1995254	IFO	17p13.3	dMRI identified loci
17	65939075	IFO	17q24.2	dMRI identified loci
3	73230382	PCR	3p13	dMRI identified loci
3	190678743	PCR	3q28	dMRI identified loci
5	116731852	PCR	5q23.1	dMRI identified loci
7	2803883	PCR	7p22.2	dMRI identified loci
10	21830104	PCR	10p12.31	dMRI identified loci
16	87224930	PCR	16q24.2	dMRI identified loci
2	21188570	PLIC	2p24.1	dMRI identified loci
5	139706525	PLIC	5q31.3	dMRI identified loci
12	106476805	PLIC	12q23.3	dMRI identified loci
7	2863289	RLIC	7p22.2	dMRI identified loci
7	134389713	RLIC	7q33	dMRI identified loci
10	25040152	RLIC	10p12.1	dMRI identified loci
11	110946372	RLIC	11q23.1	dMRI identified loci
12	106476805	RLIC	12q23.3	dMRI identified loci
16	87255526	RLIC	16q24.2	dMRI identified loci
3	190668849	SCC	3q28	dMRI identified loci
12	106476805	SCC	12q23.3	dMRI identified loci
9	113671403	SCR	9q31.3	dMRI identified loci
11	92431686	SCR	11q14.3	dMRI identified loci
18	40241468	SCR	18q12.3	dMRI identified loci
22	38138379	SCR	22q13.1	dMRI identified loci
10	49834326	PCR	10q11.22	dMRI identified loci
12	118437058	PCR	12q24.23	dMRI identified loci
22	38483155	PCR	22q13.1	dMRI identified loci
12	106476805	SS	12q23.3	dMRI identified loci
2	71956471	UNC	2p13.2	dMRI identified loci
10	104318966	ACR	10q24.32	dMRI identified loci
5	121518309	ALIC	5q23.2	dMRI identified loci
5	139727260	CGC	5q31.3	dMRI identified loci
4	185137596	CGH	4q35.1	dMRI identified loci
6	127456122	CST	6q22.33	dMRI identified loci
6	133600591	CST	6q23.2	dMRI identified loci
7	120920169	CST	7q31.31	dMRI identified loci
12	28224315	CST	12p11.22	dMRI identified loci
1	205100663	PLIC	1q32.1	dMRI identified loci
7	55108994	PLIC	7p11.2	dMRI identified loci
15	89947042	PLIC	15q26.1	dMRI identified loci
22	38485064	PLIC	22q13.1	dMRI identified loci
8	130645692	FXST	8q24.21	dMRI identified loci
7	555402	PCR	7p22.3	dMRI identified loci
9	22043926	PLIC	9p21.3	dMRI identified loci
21	42521711	PLIC	21q22.2	dMRI identified loci
22	30953295	PLIC	22q12.2	dMRI identified loci
1	59317534	PTR	1p32.1	dMRI identified loci
7	18913622	PTR	7p21.1	dMRI identified loci
12	118440702	PTR	12q24.23	dMRI identified loci
22	38452254	PTR	22q13.1	dMRI identified loci
17	28529025	RLIC	17q11.2	dMRI identified loci
6	27732976	SCC	6p22.1	dMRI identified loci
7	546952	SCC	7p22.3	dMRI identified loci
8	120907990	SCC	8q24.12	dMRI identified loci
8	130645692	SCC	8q24.21	dMRI identified loci
17	42993372	SCC	17q21.31	dMRI identified loci
22	38450620	SCC	22q13.1	dMRI identified loci
20	45195738	SCR	20q13.12	dMRI identified loci
18	35029506	PTR	18q12.2	dMRI identified loci
10	18636486	SFO	10p12.32	dMRI identified loci
16	89907947	SLF	16q24.3	dMRI identified loci
20	45186397	SLF	20q13.12	dMRI identified loci
7	18904175	UNC	7p21.1	dMRI identified loci
1	180905694	SCR	1q25.3	dMRI identified loci
19	19712797	SFO	19p13.11	dMRI identified loci
1	197318309	SLF	1q31.3	dMRI identified loci
7	150819169	SLF	7q36.1	dMRI identified loci
17	79616609	SS	17q25.3	dMRI identified loci
18	35029506	SS	18q12.2	dMRI identified loci
3	89530057	UNC	3p11.1	dMRI identified loci
15	39371190	UNC	15q14	dMRI identified loci
5	64512609	ACR	5q12.3	dMRI identified loci
11	10481956	ACR	11p15.4	dMRI identified loci
3	39526874	ALIC	3p22.1	dMRI identified loci
11	10478228	Average	11p15.4	dMRI identified loci
11	114030799	Average	11q23.2	dMRI identified loci
2	37075013	BCC	2p22.2	dMRI identified loci
3	13806711	BCC	3p25.1	dMRI identified loci
11	10470852	BCC	11p15.4	dMRI identified loci
19	17590860	BCC	19p13.11	dMRI identified loci
3	39523003	CGH	3p22.1	dMRI identified loci
2	217330901	Average	2q35	dMRI identified loci
8	101678349	Average	8q22.3	dMRI identified loci
22	38450620	Average	22q13.1	dMRI identified loci
14	91991953	FX	14q32.12	dMRI identified loci
5	139719991	BCC	5q31.3	dMRI identified loci
6	28611435	BCC	6p22.1	dMRI identified loci
22	38450620	BCC	22q13.1	dMRI identified loci
11	10494132	GCC	11p15.4	dMRI identified loci
17	43798360	IFO	17q21.31	dMRI identified loci
11	19873445	PCR	11p15.1	dMRI identified loci
14	59627434	UNC	14q23.1	dMRI identified loci
22	39137954	UNC	22q13.1	dMRI identified loci
1	160402259	UNC	1q23.2	dMRI identified loci
5	111601690	UNC	5q22.2	dMRI identified loci
7	2803883	UNC	7p22.2	dMRI identified loci
10	21834536	UNC	10p12.31	dMRI identified loci
12	106476805	UNC	12q23.3	dMRI identified loci
2	217330901	BCC	2q35	dMRI identified loci
12	112848570	BCC	12q24.13	dMRI identified loci
4	187380057	BCC	4q35.2	dMRI identified loci
7	54949256	BCC	7p11.2	dMRI identified loci
8	130588045	BCC	8q24.21	dMRI identified loci
3	85588062	CGC	3p12.1	dMRI identified loci
12	106476805	CGC	12q23.3	dMRI identified loci
16	87221841	CGC	16q24.2	dMRI identified loci
3	190640121	CGC	3q28	dMRI identified loci
2	27291661	CGC	2p23.3	dMRI identified loci
6	138818837	CGC	6q23.3	dMRI identified loci
1	180905694	ACR	1q25.3	dMRI identified loci
3	190642972	ACR	3q28	dMRI identified loci
12	106476805	ACR	12q23.3	dMRI identified loci
14	91890213	ACR	14q32.11	dMRI identified loci
16	87233185	ACR	16q24.2	dMRI identified loci
20	34019579	ACR	20q11.22	dMRI identified loci
7	84630516	CST	7q21.11	dMRI identified loci
11	124742385	CST	11q24.2	dMRI identified loci
18	49139557	CST	18q21.2	dMRI identified loci
4	98943805	EC	4q23	dMRI identified loci
7	83088269	EC	7q21.11	dMRI identified loci
15	78992025	EC	15q25.1	dMRI identified loci
1	155053719	EC	1q22	dMRI identified loci
3	190650826	EC	3q28	dMRI identified loci
14	59072226	EC	14q23.1	dMRI identified loci
7	117599514	ACR	7q31.31	dMRI identified loci
11	186604	ACR	11p15.5	dMRI identified loci
17	2047564	ACR	17p13.3	dMRI identified loci
11	92607866	FXST	11q14.3	dMRI identified loci
17	20389172	FXST	17p11.2	dMRI identified loci
2	217330901	GCC	2q35	dMRI identified loci
10	118678712	GCC	10q25.3	dMRI identified loci
2	65983015	ACR	2p14	dMRI identified loci
7	2819727	ACR	7p22.2	dMRI identified loci
14	91881704	GCC	14q32.11	dMRI identified loci
15	43671545	IFO	15q15.3	dMRI identified loci
12	106320412	PCR	12q23.3	dMRI identified loci
3	89534377	PCR	3p11.1	dMRI identified loci
10	118692698	PCR	10q25.3	dMRI identified loci
15	39633904	PCR	15q14	dMRI identified loci
17	28052297	PCR	17q11.2	dMRI identified loci
7	2783338	PLIC	7p22.3	dMRI identified loci
2	203728984	PLIC	2q33.2	dMRI identified loci
3	148620710	PLIC	3q24	dMRI identified loci
4	82474937	PLIC	4q21.22	dMRI identified loci
3	190656524	PTR	3q28	dMRI identified loci
7	2777825	PTR	7p22.3	dMRI identified loci
10	21830104	PTR	10p12.31	dMRI identified loci
12	106476805	PTR	12q23.3	dMRI identified loci
16	87225139	PTR	16q24.2	dMRI identified loci
1	2798205	PTR	1p36.32	dMRI identified loci
3	89497082	PTR	3p11.1	dMRI identified loci
7	81417664	PTR	7q21.11	dMRI identified loci
8	28427057	PTR	8p21.1	dMRI identified loci
10	118665788	PTR	10q25.3	dMRI identified loci
10	126482849	PTR	10q26.13	dMRI identified loci
17	79611271	PTR	17q25.3	dMRI identified loci
14	59627631	PTR	14q23.1	dMRI identified loci
12	24238890	PTR	12p12.1	dMRI identified loci
1	51054322	RLIC	1p32.3	dMRI identified loci
10	21821918	RLIC	10p12.31	dMRI identified loci
18	35029506	RLIC	18q12.2	dMRI identified loci
16	89933007	RLIC	16q24.3	dMRI identified loci
11	111039345	SCC	11q23.1	dMRI identified loci
12	100323862	SCC	12q23.1	dMRI identified loci
2	45154908	ALIC	2p21	dMRI identified loci
2	205039136	ALIC	2q33.3	dMRI identified loci
6	45453383	ALIC	6p21.1	dMRI identified loci
1	2799480	SCC	1p36.32	dMRI identified loci
14	59631075	SCC	14q23.1	dMRI identified loci
1	51054322	SCR	1p32.3	dMRI identified loci
11	110945939	SCR	11q23.1	dMRI identified loci
3	190647581	SCR	3q28	dMRI identified loci
17	65994400	SCR	17q24.2	dMRI identified loci
9	95932546	SCR	9q22.31	dMRI identified loci
11	92578169	ALIC	11q14.3	dMRI identified loci
1	47980916	SLF	1p33	dMRI identified loci
3	89469453	SLF	3p11.1	dMRI identified loci
3	148620128	SLF	3q24	dMRI identified loci
10	118689195	SLF	10q25.3	dMRI identified loci
11	92417312	SLF	11q14.3	dMRI identified loci
15	39633074	SLF	15q14	dMRI identified loci
14	59605116	SLF	14q23.1	dMRI identified loci
2	27166822	SLF	2p23.3	dMRI identified loci
17	13047713	SLF	17p12	dMRI identified loci
16	1025464	SS	16p13.3	dMRI identified loci
1	2791953	SS	1p36.32	dMRI identified loci
2	37152899	SS	2p22.2	dMRI identified loci
3	89497082	SS	3p11.1	dMRI identified loci
10	118750248	SS	10q25.3	dMRI identified loci
14	59074136	SS	14q23.1	dMRI identified loci
11	31051686	ALIC	11p13	dMRI identified loci
