## Supplementary material for "Genetic influences on the intrinsic and extrinsic functional organizations of the cerebral cortex": supp_tables: TableS13_Drug_target.xlsx

### Sheet: drug
Table S13. Nervous system drug-target genes overlapped with fMRI-associated genes.
DrugBank_ID	Drug_name	Target_Gene_Entrez_ID	Gene_Symbol	Chro	ACT_code
DB00363	Clozapine	50632	CALY	10q26.3	N05AH02
DB00714	Apomorphine	50632	CALY	10q26.3	N04BC07
DB00831	Trifluoperazine	50632	CALY	10q26.3	N05AB06
DB00176	Fluvoxamine	6532	SLC6A4	17q11.2	N06AB08
DB00182	Amphetamine	6532	SLC6A4	17q11.2	N06BA01
DB00193	Tramadol	6532	SLC6A4	17q11.2	N02AJ13
DB00215	Citalopram	6532	SLC6A4	17q11.2	N06AB04
DB00234	Reboxetine	6532	SLC6A4	17q11.2	N06AX18
DB00252	Phenytoin	1559	CYP2C9	10q24	N03AB02
DB00285	Venlafaxine	6532	SLC6A4	17q11.2	N06AX16
DB00289	Atomoxetine	6532	SLC6A4	17q11.2	N06BA09
DB00320	Dihydroergotamine	55244	SLC47A1	17p11.2	N02CA01
DB00321	Amitriptyline	6532	SLC6A4	17q11.2	N06AA09
DB00344	Protriptyline	6532	SLC6A4	17q11.2	N06AA11
DB00363	Clozapine	6532	SLC6A4	17q11.2	N05AH02
DB00382	Tacrine	55244	SLC47A1	17p11.2	N06DA01
DB00422	Methylphenidate	6532	SLC6A4	17q11.2	N06BA04
DB00458	Imipramine	6532	SLC6A4	17q11.2	N06AA02
DB00458	Imipramine	55244	SLC47A1	17p11.2	N06AA02
DB00472	Fluoxetine	6532	SLC6A4	17q11.2	N06AB03
DB00476	Duloxetine	6532	SLC6A4	17q11.2	N06AX21
DB00477	Chlorpromazine	6532	SLC6A4	17q11.2	N05AA01
DB00490	Buspirone	55244	SLC47A1	17p11.2	N05BE01
DB00502	Haloperidol	6532	SLC6A4	17q11.2	N05AD01
DB00540	Nortriptyline	6532	SLC6A4	17q11.2	N06AA10
DB00543	Amoxapine	6532	SLC6A4	17q11.2	N06AA17
DB00656	Trazodone	6532	SLC6A4	17q11.2	N06AX05
DB00669	Sumatriptan	55244	SLC47A1	17p11.2	N02CC01
DB00715	Paroxetine	6532	SLC6A4	17q11.2	N06AB05
DB00726	Trimipramine	6532	SLC6A4	17q11.2	N06AA06
DB00734	Risperidone	6532	SLC6A4	17q11.2	N05AX08
DB00734	Risperidone	55244	SLC47A1	17p11.2	N05AX08
DB00780	Phenelzine	1558	CYP2C8	10q23.33	N06AF03
DB00907	Cocaine	6532	SLC6A4	17q11.2	N01BC01
DB00934	Maprotiline	6532	SLC6A4	17q11.2	N06AA21
DB01142	Doxepin	6532	SLC6A4	17q11.2	N06AA12
DB01149	Nefazodone	6532	SLC6A4	17q11.2	N06AX06
DB01151	Desipramine	6532	SLC6A4	17q11.2	N06AA01
DB01156	Bupropion	6532	SLC6A4	17q11.2	N06AX12
DB01175	Escitalopram	6532	SLC6A4	17q11.2	N06AB10
DB01224	Quetiapine	6532	SLC6A4	17q11.2	N05AH04
DB01238	Aripiprazole	6532	SLC6A4	17q11.2	N05AX12
DB01242	Clomipramine	6532	SLC6A4	17q11.2	N06AA04
DB01267	Paliperidone	6532	SLC6A4	17q11.2	N05AX13
DB01576	Dextroamphetamine	6532	SLC6A4	17q11.2	N06BA02
DB04821	Nomifensine	6532	SLC6A4	17q11.2	N06AX04
DB04832	Zimelidine	6532	SLC6A4	17q11.2	N06AB02
DB04842	Fluspirilene	6532	SLC6A4	17q11.2	N05AG01
DB04896	Milnacipran	6532	SLC6A4	17q11.2	N06AX17
DB06144	Sertindole	6532	SLC6A4	17q11.2	N05AE03
DB06148	Mianserin	6532	SLC6A4	17q11.2	N06AX03
DB06216	Asenapine	6532	SLC6A4	17q11.2	N05AH05
DB06684	Vilazodone	6532	SLC6A4	17q11.2	N06AX24
DB06700	Desvenlafaxine	6532	SLC6A4	17q11.2	N06AX23
